# Determinants of General Practitioners’ Initiation of Conversations about Childhood Overweight: A mixed-methods study

**DOI:** 10.64898/2026.03.03.26347173

**Authors:** C.C.A. Delhez, M.A. Adriaanse, H.M.M. Vos, R.C. Vos, R.M.J.J. van der Kleij

## Abstract

**Background:** Childhood overweight is a major health concern with long-term consequences. Dutch guidelines recommend that general practitioners (GPs) screen for overweight in children regardless of visit reason, yet GPs infrequently initiate weight-related conversations.

**Objectives:** To explore what determines GPs’ initiation of conversations about childhood overweight, identify the determinants with the highest potential for change, and examine how, in particular, emotional responses and equanimity, relate to GPs’ intention to initiate conversations.

**Methods:** A cross-sectional survey was conducted among Dutch GPs (in training) between March-May 2025. Behavioural determinants, based on the Theoretical Domains Framework, emotional responses, equanimity, and anticipated behaviour and implementation success were assessed. For all determinants, room for improvement (deviation from maximum), relevance (correlation with anticipated behaviour), and the potential for change (combining these two) were calculated using R. Open-ended responses were analysed using content analysis.

**Results:** 57 GPs completed the survey. Most reported adequate skills (66%), knowledge (61%), and motivation (74%); yet only 25% reported high implementation success. Their behaviour is constrained by a lack of habituation, negative outcome expectancies, failing to remember to act, and a lack of social and organizational support. Emotional responses were evident, with 10–15% of respondents reporting high arousal or clearly positive or negative valence. Valence, but not arousal or equanimity, was positively associated with anticipated intention (*r* = 0.45, *p* < 0.001).

**Conclusion:** Supporting routine weight-related conversations requires strategies to strengthen habit formation, reshape outcome expectancies, support memory, address social and organizational factors, and further explore GPs’ emotion regulation.

**Key messages:**

- Although highly motivated, general practitioners infrequently initiate conversations about childhood overweight due to existing practical barriers and barriers related to internal processes.
- Habit formation showed the greatest potential for change, emphasizing the importance of automaticity in initiating conversations.
- Regulation of emotions and outcome expectancies, may support GPs in consistently initiating sensitive weight-related conversations.
