## Appendix 5 for "Determinants of General Practitioners’ Initiation of Conversations about Childhood Overweight: A mixed-methods study"

### Sheet: DIBQ
Appendix 5 Correlation analysis
Variable	Anticipated behaviour	Behavioural frequency	Perceived success	Behavioural regulation	Beliefs about capabilities	Beliefs about consequences	Emotions and optimism	Innovation aspects	Innovation expectancies	Innovation strategy	Knowledge: sufficient knowledge	Memory: easily remember	Motivation and goals: motivation GP	Motivation and goals: other tasks interfere	Nature of the behaviours	Organization: sufficient coordination	Organization: formal arrangements	Organization: sufficient facilities	Organization: organizational changes	Organization: sufficient personnel	Patients: overweight children present	Patients: positive response caregiver/child	Patients: motivation caregiver/child	Skills: sufficient skills	Social influences: expectation colleagues	Social influences: support colleagues	Social influences: initiation fellow GPs	Social/professional role and identity: GP role responsibility	Socio-political context: sufficient referral options	Socio-political context: sufficient time	Socio-political context: sufficient financial resources	Socio-political context: collaboration colleagues
Behavioural regulation	0.44 (<0.001)	0.54 (<0.001)	0.71 (<0.001)
Beliefs about capabilities	0.44 (<0.001)	0.54 (<0.001)	0.7 (<0.001)	0.46 (<0.001)
Beliefs about consequences	0.54 (<0.001)	0.58 (<0.001)	0.33 (0.01)	0.54 (<0.001)	0.19 (0.14)
Emotions and optimism	0.5 (<0.001)	0.5 (<0.001)	0.39 (0.00)	0.3 (0.02)	0.38 (0.00)	0.36 (0.00)
Innovation aspects	0.59 (<0.001)	0.58 (<0.001)	0.41 (0.00)	0.46 (<0.001)	0.47 (<0.001)	0.44 (<0.001)	0.41 (<0.001)
Innovation expectancies	0.54 (<0.001)	0.64 (<0.001)	0.4 (0.00)	0.46 (<0.001)	0.32 (0.01)	0.62 (<0.001)	0.32 (0.01)	0.58 (<0.001)
Innovation strategy	0.13 (0.34)	0.01 (0.92)	-0.31 (0.02)	0.02 (0.89)	-0.1 (0.46)	0.34 (0.01)	0.07 (0.57)	0.1 (0.45)	0.29 (0.02)
Knowledge: sufficient knowledge	0.55 (<0.001)	0.41 (0.00)	0.48 (<0.001)	0.49 (<0.001)	0.49 (<0.001)	0.45 (<0.001)	0.48 (<0.001)	0.5 (<0.001)	0.35 (0.00)	-0.07 (0.58)
Memory: easily remember	0.55 (<0.001)	0.5 (<0.001)	0.53 (<0.001)	0.54 (<0.001)	0.55 (<0.001)	0.31 (0.01)	0.52 (<0.001)	0.57 (<0.001)	0.32 (0.01)	-0.08 (0.53)	0.61 (<0.001)
Motivation and goals: motivation GP	0.62 (<0.001)	0.51 (<0.001)	0.48 (<0.001)	0.48 (<0.001)	0.49 (<0.001)	0.5 (<0.001)	0.6 (<0.001)	0.56 (<0.001)	0.41 (0.00)	0.12 (0.34)	0.55 (<0.001)	0.54 (<0.001)
Motivation and goals: other tasks interfere	0.06 (0.64)	0.26 (0.05)	0.1 (0.46)	0.15 (0.25)	0.01 (0.92)	0.16 (0.22)	0.21 (0.11)	-0.1 (0.46)	0.07 (0.60)	0.04 (0.74)	0.13 (0.31)	0.08 (0.53)	0.12 (0.37)
Nature of the behaviors	0.58 (<0.001)	0.66 (<0.001)	0.67 (<0.001)	0.69 (<0.001)	0.54 (<0.001)	0.47 (<0.001)	0.52 (<0.001)	0.53 (<0.001)	0.51 (<0.001)	0.09 (0.47)	0.51 (<0.001)	0.61 (<0.001)	0.54 (<0.001)	0.21 (0.10)
Organization: sufficient coordination	0.3 (0.02)	0.32 (0.02)	0.29 (0.03)	0.45 (<0.001)	0.22 (0.09)	0.45 (<0.001)	0.14 (0.27)	0.49 (<0.001)	0.34 (0.01)	0.25 (0.05)	0.23 (0.07)	0.29 (0.02)	0.14 (0.27)	0.08 (0.52)	0.49 (<0.001)
Organization: formal arrangements	0.37 (0.01)	0.53 (<0.001)	0.36 (0.01)	0.55 (<0.001)	0.16 (0.22)	0.56 (<0.001)	0.27 (0.03)	0.45 (<0.001)	0.4 (0.00)	0.15 (0.24)	0.28 (0.03)	0.28 (0.03)	0.24 (0.06)	0.24 (0.06)	0.53 (<0.001)	0.7 (<0.001)
Organization: sufficient facilities	0.01 (0.92)	0.06 (0.66)	0.18 (0.18)	0.05 (0.67)	0.11 (0.40)	-0.07 (0.61)	-0.08 (0.55)	0.05 (0.68)	0.06 (0.66)	-0.01 (0.96)	-0.06 (0.67)	0.08 (0.51)	-0.05 (0.72)	0.04 (0.77)	0.1 (0.43)	0.18 (0.16)	-0.03 (0.83)
Organization: organizational changes	-0.1 (0.46)	-0.05 (0.74)	0.23 (0.08)	-0.1 (0.45)	0.21 (0.10)	-0.38 (0.00)	-0.27 (0.03)	-0.21 (0.10)	-0.18 (0.15)	-0.38 (0.00)	-0.18 (0.16)	-0.09 (0.50)	-0.17 (0.20)	0 (1.00)	-0.12 (0.35)	-0.03 (0.80)	-0.18 (0.17)	0.32 (0.01)
Organization: sufficient personnel	0.19 (0.15)	0.26 (0.06)	0.28 (0.04)	0.35 (0.00)	0.18 (0.15)	0.3 (0.02)	0.17 (0.18)	0.24 (0.06)	0.17 (0.18)	0.29 (0.02)	0.06 (0.66)	0.33 (0.01)	0.26 (0.04)	0.12 (0.36)	0.3 (0.02)	0.44 (<0.001)	0.49 (<0.001)	0.08 (0.56)	0.02 (0.89)
Patients: overweight children present	0.31 (0.02)	0.26 (0.06)	0.52 (<0.001)	0.43 (<0.001)	0.49 (<0.001)	0.19 (0.15)	0.41 (<0.001)	0.25 (0.05)	0.19 (0.15)	-0.02 (0.85)	0.44 (<0.001)	0.43 (<0.001)	0.31 (0.01)	0.1 (0.44)	0.52 (<0.001)	0.26 (0.04)	0.26 (0.04)	0.21 (0.10)	0 (0.99)	0.09 (0.47)
Patients: positive response caregiver/child	0.52 (<0.001)	0.42 (0.00)	0.4 (0.00)	0.44 (<0.001)	0.31 (0.01)	0.53 (<0.001)	0.49 (<0.001)	0.51 (<0.001)	0.54 (<0.001)	0.11 (0.39)	0.49 (<0.001)	0.44 (<0.001)	0.45 (<0.001)	-0.04 (0.77)	0.54 (<0.001)	0.34 (0.01)	0.45 (<0.001)	-0.08 (0.55)	-0.23 (0.08)	0.23 (0.07)	0.39 (0.00)
Patients: motivation caregiver/child	0.33 (0.01)	0.36 (0.01)	0.26 (0.05)	0.43 (<0.001)	0.39 (0.00)	0.5 (<0.001)	0.22 (0.09)	0.49 (<0.001)	0.55 (<0.001)	0.22 (0.08)	0.41 (<0.001)	0.31 (0.02)	0.42 (<0.001)	0.03 (0.83)	0.46 (<0.001)	0.23 (0.07)	0.23 (0.07)	-0.05 (0.69)	-0.16 (0.20)	0.15 (0.25)	0.19 (0.13)	0.56 (<0.001)
Skills: sufficient skills	0.33 (0.01)	0.4 (0.00)	0.63 (<0.001)	0.49 (<0.001)	0.66 (<0.001)	0.25 (0.05)	0.46 (<0.001)	0.47 (<0.001)	0.32 (0.01)	-0.21 (0.09)	0.64 (<0.001)	0.57 (<0.001)	0.35 (0.00)	-0.11 (0.39)	0.48 (<0.001)	0.24 (0.06)	0.18 (0.16)	-0.03 (0.80)	-0.09 (0.50)	0.15 (0.24)	0.52 (<0.001)	0.53 (<0.001)	0.3 (0.02)
Social influences: expectation colleagues	0.46 (<0.001)	0.48 (<0.001)	0.29 (0.03)	0.49 (<0.001)	0.24 (0.06)	0.46 (<0.001)	0.24 (0.06)	0.48 (<0.001)	0.41 (0.00)	0.26 (0.04)	0.35 (0.00)	0.43 (<0.001)	0.45 (<0.001)	0.16 (0.23)	0.53 (<0.001)	0.47 (<0.001)	0.51 (<0.001)	0.2 (0.12)	-0.23 (0.07)	0.39 (0.00)	0.02 (0.88)	0.37 (0.00)	0.38 (0.00)	0.15 (0.25)
Social influences: support colleagues	-0.09 (0.51)	0.05 (0.71)	0.25 (0.06)	0.16 (0.20)	0.19 (0.15)	-0.04 (0.75)	0.16 (0.22)	0.06 (0.62)	0.28 (0.03)	-0.02 (0.91)	0.08 (0.52)	0.21 (0.10)	0.04 (0.73)	-0.09 (0.49)	0.1 (0.42)	0.05 (0.69)	0.09 (0.49)	0.38 (0.00)	0.21 (0.11)	0.27 (0.04)	0.2 (0.12)	0.17 (0.19)	0.13 (0.30)	0.25 (0.05)	0.03 (0.84)
Social influences: initiation fellow GPs	0.28 (0.03)	0.43 (<0.001)	0.36 (0.01)	0.47 (<0.001)	0.2 (0.13)	0.46 (<0.001)	0.23 (0.07)	0.5 (<0.001)	0.35 (0.00)	0.02 (0.86)	0.32 (0.01)	0.44 (<0.001)	0.23 (0.07)	0.25 (0.05)	0.49 (<0.001)	0.62 (<0.001)	0.67 (<0.001)	0.09 (0.47)	-0.14 (0.28)	0.45 (<0.001)	0.08 (0.56)	0.33 (0.01)	0.26 (0.04)	0.25 (0.05)	0.61 (<0.001)	0.05 (0.71)
Social/professional role and identity: GP role responsibility	0.56 (<0.001)	0.45 (<0.001)	0.38 (0.00)	0.38 (0.00)	0.47 (<0.001)	0.33 (0.01)	0.41 (<0.001)	0.61 (<0.001)	0.42 (<0.001)	0.29 (0.02)	0.35 (0.01)	0.49 (<0.001)	0.79 (<0.001)	0.05 (0.68)	0.45 (<0.001)	0.22 (0.09)	0.2 (0.12)	0.02 (0.86)	-0.09 (0.47)	0.27 (0.03)	0.24 (0.07)	0.31 (0.01)	0.29 (0.02)	0.24 (0.06)	0.45 (<0.001)	-0.04 (0.75)	0.19 (0.13)
Socio-political context: sufficient referral options	0.2 (0.13)	0.32 (0.02)	0.49 (<0.001)	0.27 (0.03)	0.23 (0.07)	0.23 (0.07)	0.13 (0.31)	0.32 (0.01)	0.3 (0.02)	-0.01 (0.91)	0.29 (0.02)	0.16 (0.20)	0.04 (0.74)	-0.05 (0.69)	0.16 (0.21)	0.36 (0.00)	0.39 (0.00)	0.19 (0.14)	0.08 (0.52)	0.33 (0.01)	0.26 (0.04)	0.19 (0.15)	0.02 (0.89)	0.37 (0.00)	0.2 (0.13)	0.45 (<0.001)	0.27 (0.03)	0.02 (0.87)
Socio-political context: sufficient time	0.25 (0.06)	0.43 (<0.001)	0.43 (<0.001)	0.44 (<0.001)	0.43 (<0.001)	0.32 (0.01)	0.34 (0.01)	0.31 (0.01)	0.29 (0.02)	0.22 (0.09)	0.42 (<0.001)	0.42 (<0.001)	0.31 (0.01)	0.44 (<0.001)	0.36 (0.00)	0.33 (0.01)	0.31 (0.01)	0.06 (0.63)	0.01 (0.91)	0.45 (<0.001)	0.34 (0.01)	0.19 (0.13)	0.28 (0.03)	0.35 (0.01)	0.32 (0.01)	0.15 (0.23)	0.44 (<0.001)	0.26 (0.04)	0.34 (0.01)
Socio-political context: sufficient financial resources	0.23 (0.08)	0.29 (0.03)	0.26 (0.05)	0.16 (0.21)	0.42 (<0.001)	0.06 (0.64)	0.22 (0.09)	0.1 (0.46)	0.06 (0.66)	0.12 (0.35)	0.16 (0.22)	0.28 (0.03)	0.24 (0.06)	0.34 (0.01)	0.14 (0.29)	0.17 (0.19)	0.17 (0.19)	0.15 (0.25)	0.24 (0.07)	0.4 (0.00)	0.12 (0.34)	0 (0.99)	-0.11 (0.37)	0.18 (0.16)	0.23 (0.07)	0.21 (0.10)	0.17 (0.18)	0.34 (0.01)	0.26 (0.04)	0.43 (<0.001)
Socio-political context: collaboration colleagues	0.19 (0.15)	0.23 (0.08)	0.35 (0.01)	0.31 (0.01)	0.16 (0.22)	0.32 (0.01)	0.02 (0.87)	0.35 (0.01)	0.31 (0.01)	0.06 (0.64)	0.17 (0.20)	0.16 (0.23)	0.1 (0.46)	-0.11 (0.38)	0.22 (0.08)	0.62 (<0.001)	0.46 (<0.001)	0.31 (0.01)	0.08 (0.53)	0.38 (0.00)	0.2 (0.13)	0.3 (0.02)	0.15 (0.26)	0.23 (0.08)	0.33 (0.01)	0.35 (0.01)	0.5 (<0.001)	0.1 (0.42)	0.59 (<0.001)	0.11 (0.38)	0.14 (0.26)
Socio-political context: free choice	-0.14 (0.31)	-0.11 (0.43)	-0.04 (0.79)	-0.16 (0.21)	-0.11 (0.40)	-0.07 (0.59)	0.01 (0.96)	-0.17 (0.20)	-0.13 (0.32)	-0.09 (0.50)	-0.09 (0.48)	-0.17 (0.18)	-0.25 (0.05)	-0.07 (0.57)	-0.12 (0.34)	0.01 (0.94)	0.03 (0.83)	0 (0.99)	0.07 (0.59)	-0.02 (0.89)	0.01 (0.92)	-0.05 (0.71)	-0.21 (0.10)	0.08 (0.53)	-0.21 (0.10)	-0.11 (0.39)	-0.01 (0.93)	-0.25 (0.05)	0.14 (0.29)	-0.19 (0.14)	-0.01 (0.97)	0.12 (0.35)

### Sheet: ES-16
Variable	Anticipated behaviour	Behavioural frequency	Perceived success	ES 1	ES 2	ES 3	ES 4	ES 5	ES 6	ES 7	ES 8	ES 9	ES 10	ES 11	ES 12	ES 13	ES 14	ES 15	Behavioural regulation	Beliefs about capabilities	Beliefs about consequences	Emotions and optimism	Innovation aspects	Innovation expectancies	Innovation strategy	Knowledge: sufficient knowledge	Memory: easily remember	Motivation and goals: motivation GP	Motivation and goals: other tasks interfere	Nature of the behaviours	Organization: sufficient coordination	Organization: formal arrangements	Organization: sufficient facilities	Organization: organizational changes	Organization: sufficient personnel	Patients: overweight children present	Patients: positive response caregiver/child	Patients: motivation caregiver/child	Skills: sufficient skills	Social influences: expectation colleagues	Social influences: support colleagues	Social influences: initiation fellow GPs	Social/professional role and identity: GP role responsibility	Socio-political context: sufficient referral options	Socio-political context: sufficient time	Socio-political context: sufficient financial resources	Socio-political context: collaboration colleagues	Socio-political context: free choice
ES 1: Accept distressing thoughts	0.1 (0.44)	0.12 (0.38)	0.16 (0.24)																0.03 (0.81)	0.25 (0.06)	-0.08 (0.55)	0.01 (0.92)	0.21 (0.13)	0.05 (0.70)	0.05 (0.69)	0.11 (0.40)	0.08 (0.57)	0.1 (0.48)	0.02 (0.87)	0.12 (0.37)	0.07 (0.60)	0.03 (0.82)	0.27 (0.04)	0.13 (0.33)	-0.13 (0.33)	0.26 (0.05)	-0.11 (0.43)	0 (0.99)	0.15 (0.28)	0.06 (0.67)	-0.06 (0.66)	0.08 (0.54)	0.21 (0.12)	0.19 (0.15)	0.14 (0.32)	0.22 (0.10)	0.03 (0.83)	0.33 (0.01)
ES 2: Tolerate discomfort	0.24 (0.08)	0.33 (0.01)	0.24 (0.07)	0.61 (<0.01)															0.19 (0.15)	0.28 (0.03)	0.12 (0.38)	0.26 (0.05)	0.32 (0.01)	0.34 (<0.01)	0.1 (0.44)	0.08 (0.54)	0.23 (0.09)	0.15 (0.26)	0.06 (0.65)	0.41 (<0.01)	0.17 (0.20)	0.11 (0.42)	0.3 (0.02)	-0.09 (0.51)	-0.04 (0.75)	0.27 (0.04)	0.24 (0.07)	0.26 (0.05)	0.19 (0.17)	0.14 (0.29)	0.1 (0.45)	0.14 (0.31)	0.15 (0.27)	0.12 (0.37)	0.3 (0.02)	0.01 (0.93)	-0.01 (0.94)	0.15 (0.26)
ES 3: React to thoughts	0.07 (0.60)	0.17 (0.20)	-0.12 (0.37)	0.36 (<0.01)	0.37 (<0.01)														-0.25 (0.06)	0.01 (0.95)	-0.12 (0.38)	-0.06 (0.67)	0.15 (0.26)	0.23 (0.09)	0.06 (0.65)	-0.15 (0.27)	-0.16 (0.25)	-0.02 (0.86)	0.12 (0.39)	-0.01 (0.94)	0.09 (0.48)	0.11 (0.41)	0.23 (0.08)	0.05 (0.71)	-0.02 (0.86)	-0.19 (0.16)	-0.17 (0.21)	-0.19 (0.15)	-0.1 (0.47)	-0.02 (0.85)	0.05 (0.71)	0.13 (0.34)	0.07 (0.61)	0.13 (0.34)	0.13 (0.33)	0.19 (0.15)	0.02 (0.90)	0.01 (0.91)
ES 4: Step back from thoughts	0.01 (0.96)	0.05 (0.69)	0.08 (0.55)	0.24 (0.07)	0.25 (0.07)	0.28 (0.03)													0.22 (0.09)	0.14 (0.32)	0.1 (0.46)	-0.21 (0.13)	0.03 (0.80)	0.26 (0.06)	-0.02 (0.86)	-0.04 (0.75)	-0.09 (0.52)	-0.02 (0.89)	-0.09 (0.51)	0 (0.99)	-0.01 (0.97)	0.12 (0.39)	0.21 (0.11)	0.12 (0.36)	-0.09 (0.52)	-0.05 (0.71)	0.05 (0.74)	0.1 (0.46)	0.05 (0.71)	0.08 (0.56)	0.18 (0.18)	0.02 (0.89)	-0.03 (0.80)	0.29 (0.03)	0.04 (0.75)	0 (0.98)	0.02 (0.88)	-0.07 (0.60)
ES 5: Relax during physical discomfort	-0.13 (0.35)	-0.05 (0.73)	0.16 (0.24)	0.42 (<0.01)	0.42 (<0.01)	0.29 (0.03)	0.35 (<0.01)												0.04 (0.75)	0.1 (0.47)	-0.26 (0.05)	-0.06 (0.66)	0.04 (0.79)	-0.04 (0.78)	-0.09 (0.53)	-0.21 (0.11)	0.02 (0.85)	0 (0.99)	-0.22 (0.11)	0.07 (0.63)	-0.2 (0.14)	-0.28 (0.03)	0.39 (<0.01)	0.12 (0.37)	-0.14 (0.30)	0.11 (0.40)	-0.14 (0.28)	-0.19 (0.16)	0.04 (0.76)	0.06 (0.67)	0.2 (0.14)	-0.09 (0.50)	0.08 (0.54)	0.11 (0.40)	-0.06 (0.67)	-0.05 (0.70)	-0.05 (0.70)	0.01 (0.95)
ES 6: Control reactions to others	0.01 (0.96)	0.06 (0.65)	-0.07 (0.60)	0.3 (0.03)	0.22 (0.10)	0.31 (0.02)	0.23 (0.08)	0.39 (<0.01)											-0.23 (0.08)	-0.07 (0.61)	0.02 (0.87)	0.03 (0.83)	0.23 (0.09)	0.04 (0.80)	0.03 (0.83)	-0.07 (0.63)	-0.01 (0.94)	0.09 (0.52)	-0.09 (0.50)	-0.05 (0.71)	-0.09 (0.49)	-0.1 (0.47)	0.16 (0.24)	-0.04 (0.76)	-0.02 (0.89)	-0.14 (0.29)	-0.03 (0.84)	-0.09 (0.53)	-0.06 (0.66)	0.12 (0.37)	-0.15 (0.28)	0 (1.00)	0.14 (0.28)	0.07 (0.58)	-0.07 (0.61)	-0.08 (0.54)	-0.01 (0.97)	0.1 (0.45)
ES 7: Observe emotions without reacting	0.05 (0.73)	0.02 (0.88)	0.1 (0.45)	0.11 (0.42)	0.06 (0.64)	0.2 (0.13)	0.28 (0.04)	0.04 (0.76)	-0.01 (0.94)										0.04 (0.79)	0.24 (0.07)	-0.01 (0.97)	-0.16 (0.24)	0.02 (0.86)	0.05 (0.74)	0 (0.98)	0.04 (0.79)	-0.07 (0.62)	0.08 (0.54)	-0.11 (0.41)	-0.16 (0.23)	0.02 (0.88)	-0.02 (0.88)	-0.01 (0.93)	0.08 (0.54)	0.18 (0.17)	-0.08 (0.57)	0 (0.98)	0.11 (0.42)	0.23 (0.09)	0.08 (0.55)	0.07 (0.61)	0.08 (0.57)	0.04 (0.76)	0.08 (0.55)	-0.01 (0.96)	0.14 (0.28)	0.06 (0.64)	0.13 (0.33)
ES 8: Stay present with sensations	-0.01 (0.97)	0.06 (0.67)	0.07 (0.59)	0.31 (0.02)	0.18 (0.19)	0.33 (0.01)	0.15 (0.25)	0.32 (0.02)	0.17 (0.21)	0.39 (<0.01)									-0.03 (0.83)	0.28 (0.03)	-0.14 (0.31)	-0.08 (0.57)	0.15 (0.27)	0.06 (0.65)	-0.1 (0.44)	0.02 (0.89)	0 (0.98)	0.01 (0.93)	-0.26 (0.05)	-0.03 (0.83)	-0.03 (0.81)	-0.12 (0.39)	0.17 (0.20)	0 (0.98)	0.02 (0.90)	0.08 (0.55)	-0.23 (0.09)	-0.06 (0.63)	0.25 (0.06)	-0.04 (0.78)	0.16 (0.24)	0.05 (0.70)	0.02 (0.89)	0.17 (0.19)	0.01 (0.97)	0.09 (0.49)	0.03 (0.84)	0.17 (0.22)
ES 9: Maintain mental calm	0.05 (0.73)	0.22 (0.10)	0.19 (0.17)	0.32 (0.01)	0.32 (0.02)	0.39 (<0.01)	0.13 (0.35)	0.38 (<0.01)	0.47 (<0.01)	0.14 (0.31)	0.41 (<0.01)								0.03 (0.80)	0.07 (0.63)	0.12 (0.39)	0.08 (0.55)	0.09 (0.52)	0.1 (0.48)	-0.08 (0.55)	0.05 (0.74)	-0.02 (0.91)	0.12 (0.39)	0.04 (0.78)	0.06 (0.68)	0.01 (0.94)	-0.07 (0.59)	0.19 (0.16)	0.03 (0.84)	0 (0.98)	-0.02 (0.91)	-0.14 (0.28)	-0.07 (0.60)	0.08 (0.57)	0.06 (0.66)	-0.03 (0.80)	0.05 (0.73)	0.13 (0.34)	0.12 (0.38)	0.17 (0.20)	0.02 (0.87)	0 (1.00)	0.13 (0.33)
ES 10: Act on feelings	-0.05 (0.72)	0.04 (0.77)	-0.14 (0.29)	0.24 (0.07)	0.15 (0.26)	0.68 (<0.01)	0.16 (0.22)	0.3 (0.03)	0.29 (0.03)	0.22 (0.11)	0.34 (<0.01)	0.45 (<0.01)							-0.13 (0.32)	-0.19 (0.16)	-0.1 (0.45)	-0.11 (0.41)	-0.01 (0.96)	0.13 (0.34)	0 (0.98)	-0.18 (0.18)	-0.18 (0.18)	-0.06 (0.64)	0.1 (0.46)	-0.21 (0.12)	-0.16 (0.24)	0.03 (0.80)	0.06 (0.66)	-0.12 (0.36)	-0.05 (0.73)	-0.24 (0.07)	-0.23 (0.08)	-0.21 (0.12)	-0.15 (0.26)	0.06 (0.65)	0.02 (0.86)	0.05 (0.73)	-0.05 (0.73)	0.04 (0.77)	0.13 (0.34)	0.09 (0.51)	-0.13 (0.33)	-0.02 (0.89)
ES 11: Body awareness without judgement	0.31 (0.02)	0.24 (0.07)	0.14 (0.30)	0.3 (0.03)	0.32 (0.02)	0.34 (<0.01)	0.21 (0.12)	0.11 (0.41)	0.03 (0.83)	0.15 (0.26)	0.28 (0.04)	0.18 (0.19)	0.23 (0.09)						0.23 (0.08)	0.13 (0.34)	0.14 (0.30)	-0.14 (0.29)	0.27 (0.04)	0.4 (<0.01)	0.28 (0.04)	0.05 (0.73)	0.14 (0.31)	-0.06 (0.66)	0 (0.98)	0.2 (0.14)	0.53 (<0.01)	0.25 (0.07)	0.14 (0.31)	-0.01 (0.96)	0.08 (0.54)	-0.03 (0.84)	-0.02 (0.89)	0.15 (0.27)	-0.01 (0.94)	0.17 (0.20)	-0.03 (0.85)	0.26 (0.05)	0 (0.98)	0.24 (0.07)	0.23 (0.09)	0.01 (0.92)	0.24 (0.07)	-0.08 (0.55)
ES 12: Impatience and reactivity towards others	0.14 (0.30)	0.17 (0.20)	-0.12 (0.38)	0.17 (0.21)	0.24 (0.08)	0.54 (<0.01)	0.28 (0.04)	0.33 (0.01)	0.36 (<0.01)	0.21 (0.12)	0.38 (<0.01)	0.4 (<0.01)	0.62 (<0.01)	0.31 (0.02)					-0.05 (0.70)	0.02 (0.88)	0 (0.99)	-0.05 (0.74)	0.13 (0.35)	0.19 (0.17)	0.07 (0.61)	0.05 (0.71)	0.12 (0.37)	0.04 (0.77)	0.06 (0.68)	0.01 (0.92)	-0.02 (0.87)	0.04 (0.75)	-0.02 (0.90)	-0.05 (0.72)	0.15 (0.27)	-0.24 (0.07)	-0.04 (0.79)	-0.1 (0.47)	0.03 (0.85)	0.23 (0.08)	-0.01 (0.93)	0.08 (0.57)	0.14 (0.30)	0.06 (0.65)	0.2 (0.14)	0.2 (0.15)	-0.22 (0.11)	-0.08 (0.56)
ES 13: Notice thoughts without reacting	0.22 (0.10)	0.31 (0.02)	0.21 (0.12)	0.49 (<0.01)	0.42 (<0.01)	0.51 (<0.01)	0.37 (<0.01)	0.27 (0.04)	0.24 (0.07)	0.42 (<0.01)	0.55 (<0.01)	0.47 (<0.01)	0.4 (<0.01)	0.37 (<0.01)	0.37 (<0.01)				0.17 (0.21)	0.24 (0.08)	0.11 (0.43)	-0.05 (0.70)	0.38 (<0.01)	0.38 (<0.01)	-0.05 (0.70)	0.14 (0.29)	0.09 (0.48)	0.2 (0.13)	-0.04 (0.74)	0.07 (0.58)	0.04 (0.75)	0.21 (0.11)	0.22 (0.10)	-0.08 (0.56)	0.08 (0.57)	-0.02 (0.89)	-0.05 (0.71)	0.17 (0.19)	0.16 (0.22)	0.17 (0.21)	-0.01 (0.93)	0.13 (0.34)	0.25 (0.06)	0.19 (0.15)	0.1 (0.45)	0.06 (0.64)	-0.05 (0.71)	0.07 (0.60)
ES 14: Worry about sensations	-0.11 (0.40)	-0.16 (0.24)	0.05 (0.69)	0.41 (<0.01)	0.14 (0.29)	0.32 (0.02)	-0.04 (0.77)	0.3 (0.02)	0.18 (0.19)	-0.07 (0.59)	0.17 (0.20)	0.18 (0.17)	0.3 (0.02)	0.02 (0.90)	0.22 (0.10)	0.22 (0.11)			-0.15 (0.27)	-0.04 (0.74)	-0.35 (<0.01)	-0.05 (0.69)	0.02 (0.86)	-0.27 (0.05)	-0.18 (0.18)	0 (0.98)	-0.1 (0.44)	0.06 (0.68)	0.06 (0.66)	-0.11 (0.40)	-0.09 (0.53)	-0.09 (0.49)	-0.03 (0.85)	0.19 (0.16)	-0.04 (0.79)	-0.02 (0.89)	-0.23 (0.09)	-0.39 (<0.01)	-0.03 (0.81)	-0.07 (0.63)	-0.15 (0.27)	-0.01 (0.92)	0.13 (0.35)	0.18 (0.18)	0.08 (0.56)	0.2 (0.14)	-0.11 (0.41)	0.22 (0.10)
ES 15: Accept all experiences	0.31 (0.02)	0.3 (0.02)	0.09 (0.52)	0.38 (<0.01)	0.38 (<0.01)	0.02 (0.86)	0.11 (0.42)	0.08 (0.57)	0.19 (0.16)	0.14 (0.31)	0.32 (0.01)	0.2 (0.14)	-0.02 (0.87)	0.47 (<0.01)	0.19 (0.16)	0.32 (0.01)	0.07 (0.60)		0.21 (0.11)	0.18 (0.17)	0.34 (<0.01)	0.16 (0.24)	0.24 (0.07)	0.27 (0.04)	0.37 (<0.01)	0.11 (0.42)	0.21 (0.12)	0.19 (0.17)	0.01 (0.96)	0.24 (0.07)	0.3 (0.02)	0.17 (0.20)	0.04 (0.78)	-0.19 (0.15)	0.13 (0.34)	0.05 (0.73)	0.04 (0.78)	0.25 (0.06)	0.06 (0.67)	0.33 (0.01)	-0.17 (0.20)	0.12 (0.38)	0.23 (0.09)	0.1 (0.45)	0.18 (0.18)	0.08 (0.58)	0.06 (0.67)	0.13 (0.32)
ES 16: Cultivate inner calm	0.19 (0.15)	0.2 (0.13)	0.23 (0.08)	0.39 (<0.01)	0.31 (0.02)	0.1 (0.44)	0.16 (0.23)	0.24 (0.07)	0.09 (0.49)	0.27 (0.04)	0.52 (<0.01)	0.34 (<0.01)	0.08 (0.55)	0.37 (<0.01)	0.09 (0.52)	0.43 (<0.01)	-0.09 (0.52)	0.42 (<0.01)	0.21 (0.11)	0.33 (0.01)	0.14 (0.31)	-0.06 (0.65)	0.17 (0.22)	0.23 (0.09)	0.08 (0.56)	0.08 (0.53)	0.15 (0.26)	-0.01 (0.92)	-0.28 (0.03)	0.06 (0.64)	0.09 (0.51)	-0.04 (0.80)	0.33 (0.01)	-0.05 (0.69)	-0.09 (0.51)	0.21 (0.12)	-0.08 (0.54)	0.09 (0.51)	0.36 (<0.01)	0.03 (0.80)	0.12 (0.38)	-0.07 (0.58)	0.1 (0.45)	0.22 (0.10)	-0.1 (0.46)	0.07 (0.62)	0.13 (0.32)	0.22 (0.10)
Experiential acceptance	0.24 (0.07)	0.25 (0.06)	0.2 (0.14)
Non-reactivity	0.01 (0.93)	0.15 (0.27)	0.05 (0.70)

### Sheet: Valence, arousal, behavior
Variable	Anticipated behaviour	Behavioural frequency	Perceived success	Valence	Behavioural regulation	Beliefs about capabilities	Beliefs about consequences	Emotions and optimism	Innovation aspects	Innovation expectancies	Innovation strategy	Knowledge: sufficient knowledge	Memory: easily remember	Motivation and goals: motivation GP	Motivation and goals: other tasks interfere	Nature of the behaviours	Organization: sufficient coordination	Organization: formal arrangements	Organization: sufficient facilities	Organization: organizational changes	Organization: sufficient personnel	Patients: overweight children present	Patients: positive response caregiver/child	Patients: motivation caregiver/child	Skills: sufficient skills	Social influences: expectation colleagues	Social influences: support colleagues	Social influences: initiation fellow GPs	Social/professional role and identity: GP role responsibility	Socio-political context: sufficient referral options	Socio-political context: sufficient time	Socio-political context: sufficient financial resources	Socio-political context: collaboration colleagues	Socio-political context: free choice
Anticipated behaviour
Behavioural frequency	0.81 (<0.001)
Perceived success	0.48 (<0.001)	0.64 (<0.001)
Valence	0.45 (<0.001)	0.52 (<0.001)	0.53 (<0.001)		0.45 (<0.001)	0.4 (0.00)	0.46 (<0.001)	0.61 (<0.001)	0.35 (0.01)	0.28 (0.03)	-0.11 (0.40)	0.48 (<0.001)	0.38 (0.00)	0.59 (<0.001)	0.18 (0.16)	0.6 (<0.001)	0.23 (0.08)	0.32 (0.01)	-0.06 (0.64)	-0.01 (0.93)	0.17 (0.19)	0.4 (0.00)	0.46 (<0.001)	0.4 (0.00)	0.32 (0.01)	0.28 (0.03)	0.09 (0.47)	0.29 (0.03)	0.41 (0.00)	0.19 (0.16)	0.45 (<0.001)	0.22 (0.10)	0.19 (0.15)	0.06 (0.64)
Arousal	-0.08 (0.54)	-0.05 (0.73)	0.05 (0.73)	0.22 (0.10)	-0.01 (0.94)	0.06 (0.68)	0.23 (0.08)	0.07 (0.58)	0.04 (0.78)	0.19 (0.14)	-0.11 (0.42)	0.18 (0.18)	0 (0.99)	0.16 (0.21)	-0.11 (0.43)	-0.04 (0.79)	-0.15 (0.27)	0.01 (0.97)	0 (0.98)	-0.04 (0.76)	0.06 (0.66)	0.15 (0.24)	0.25 (0.06)	0.17 (0.19)	0.17 (0.20)	-0.01 (0.95)	0.2 (0.13)	-0.06 (0.66)	0.1 (0.45)	0.03 (0.85)	-0.02 (0.88)	-0.03 (0.80)	0.05 (0.71)	0.21 (0.10)
